# Matching Heterogeneous Cohorts by Projected Principal Components Reveals Two Novel Alzheimer’s Disease-Associated Genes in the Hispanic Population

**DOI:** 10.1101/2025.01.18.25320774

**Authors:** Julian Daniel Sunday Willett, Mohamad Waqas, Serhiy Naumenko, Kristina Mullin, Julian Hecker, Lars Bertram, Christoph Lange, Ioannis Vlachos, Winston Hide, Rudolph E. Tanzi, Dmitry Prokopenko

## Abstract

Alzheimer’s disease (AD) is the most common form of dementia in elderly, affecting 6.9 million individuals in the United States. Some studies have suggested the prevalence of AD is greater in individuals who self-identify as Hispanic. Focused results are relevant for personalized and equitable clinical interventions. Ethnicity as a stratifying tool in genetic studies is often accompanied by genomic inflation due to heterogeneity. In this study, we report GWAS and meta-analyses conducted among NIAGADS subjects who self-identified as Hispanic and All of Us (AoU) sub-cohorts matched to that cohort, using projected genetically-derived principal components, with and without age and sex. In Hispanic NIAGADS subjects, we identified a common variant in *PIEZO2* that was protective for AD with a p-value just beyond genome-wide significance (p = 5.4 * 10^-8^). Meta-analyses with genetically-matched AoU participants yielded three (two novel) genome-wide significant AD-associated loci based on rare lead variants: rs374043832 (*RGS6/PSEN1*), rs192423465 (*ASPSCR1*), and rs935208076 (*GDAP2*), which were also nominally significant in AoU sub-cohorts. We thus demonstrate an efficient way to select subjects from large heterogeneous biobank cohorts who are genetically similar to a smaller disease-specific cohort, yielding novel disease-relevant findings.
