## Supplemental Table 2 for "Matching Heterogeneous Cohorts by Projected Principal Components Reveals Two Novel Alzheimer’s Disease-Associated Genes in the Hispanic Population"

### Sheet: Sheet1
Supplemental Table 2. Replication of our study results in MGB Biobank (N = 3,142), UK Biobank (N = 316,509), and the newest release of NIAGADS on excluding individuals included in this initial study (all participants [NIA All P] (N = 32,377), participants identifying as Hispanic (N = 3,018), African genetic ancestry (N = 5,748), admixed American genetic ancestry (N = 1,652), European genetic ance…
CHR	RSID	EA	Gene	Direction	Meta Gen P	Meta GenPhen P	AoU All Participants	AoU AMR	AoU not Matched by Gen PCs	AoU not Matched by Gen PCs and Phen	MGB P	UKB P	NIA All P	NIA HISP P	NIA AFR P	NIA AMR P	NIA EUR P
Novel variants
18	rs4573993	A	PIEZO2	--+--+-+-+-	3e-05	0.00022	0.55	0.48	0.26	0.35	0.006	0.27	0.002	0.62	0.23	0.32	0.15
1	rs889400412	T	RALGPS2	++-+?-+++-+	0.003	2e-05	0.00014	0.00026	0.97	0.99	ND	0.85	0.32	0.3	0.86	0.98	0.006
17	rs192423465	T	ASPSCR1	+?-+?---+--++	1.5e-08	4.2e-05	3e-06	ND	0.75	0.00039	ND	0.8	0.15	0.04	0.57	0.26	0.18
1	rs935208076	C	RF00561, GDAP2	++?+?--+?+?++	2e-06	2.4e-08	5.1e-05	0.002	ND	0.21	ND	0.97	0.38	0.42	ND	0.56	ND
Previously observed variants
14	rs182804071	C	ZFYVE1	++-+?+-+-++	0.00014	3.5e-06	0.93	0.75	0.64	0.71	ND	0.44	0.002	0.1	0.006	0.19	0.59
14	rs374043832	A	RGS6/PSEN1	++++?+-+-+-++	3.08e-08	4.8e-08	0.03	0.01	0.58	0.24	ND	0.63	0.004	0.001	0.18	0.009	0.75
19	rs429358	C	APOE	+++++++++++	1.5e-36	2.4e-44	8.4e-31	0.005	3.1e-06	4e-15	3e-260	3e-301	2.0E-310	6e-12	6e-66	8e-12	1e-136

### Sheet: Sheet2
	Cohort	Cases	Controls	Total N
	MGB	794	2348	3142
	UKB	2278	314231	316509
	NIA All	10402	21975	32377
	NIA HISP P	859	2159	3018
	NIA AFR P	1612	4136	5748
	NIA AMR P	482	1170	1652
	NIA EUR P	7301	12761	20062
